# Intellectual Property Literacy, Innovation Readiness and Innovation Practice in Syria’s Pharmaceutical Sector: A Cross-Sectional Study

**DOI:** 10.64898/2026.06.22.26356119

**Authors:** Chadi Khatib, Hala Alkozy, Zainab Hamdan, May Isber, Jawa Mlhem

**Affiliations:** Faculty of Pharmacy, Manara University, Syria

**Keywords:** intellectual property literacy, innovation readiness, pharmaceutical innovation, innovation practice, pharmaceutical sector, Syria, cross-sectional study

## Abstract

**Background:** Innovation in pharmaceutical sectors operating under resource and institutional constraints may depend not only on knowledge and attitudes but also on the conditions that enable innovation-related activities to occur. This study examined the relationships among intellectual property (IP) literacy, innovation attitudes, innovation readiness, and reported innovation practice among pharmaceutical professionals in Syria.

**Methods:** A cross-sectional survey was conducted among 303 pharmaceutical professionals between March and April 2026. Four composite indices were constructed to assess IP literacy, innovation attitudes, innovation readiness, and innovation practice. Descriptive statistics, correlation analyses, group comparisons, and multivariable regression models were used to characterize patterns of association among study domains. The analysis was designed to identify empirical patterns rather than infer causal relationships.

**Results:** Innovation attitudes were comparatively high (73.56/100), whereas innovation readiness (17.00/100) and innovation practice (12.65/100) were substantially lower. IP literacy was positively associated with innovation readiness (r = 0.384, p < 0.001) and innovation practice (r = 0.205, p < 0.001). In contrast, innovation attitudes were not significantly associated with reported innovation practice (p = 0.332). Regression analyses indicated that the inclusion of innovation readiness improved model fit beyond specifications based on knowledge and attitudes alone (ΔR² = 0.058, p = 0.028). Significant differences in readiness and practice were observed across professional groups (p < 0.001), whereas knowledge and attitudes showed limited variation.

**Conclusions:** High levels of innovation-related knowledge and positive attitudes did not correspond to high levels of reported innovation practice in this setting. The findings suggest that innovation readiness may capture enabling conditions that are not reflected by knowledge or attitudinal measures alone. These results support the value of examining contextual and institutional factors when assessing innovation capacity in resource-constrained pharmaceutical systems. Given the substantial gap observed between innovation attitudes and innovation practice, educational strategies may represent one avenue for strengthening innovation readiness. In the Syrian context, strengthening innovation-oriented education and university–industry engagement may help cultivate innovation competencies and support the translation of research into practical applications.
