## Supplementary material for "Intellectual Property Literacy, Innovation Readiness and Innovation Practice in Syria’s Pharmaceutical Sector: A Cross-Sectional Study": Deidentified_Dataset_N303.csv

Participant_ID	Gender	Category	Experience_Level	K2	K3	K4	K5	K6	K7	K8	K9	K10	A1	A2	A3	A4	A5	A6	A7	A8	A9	A10	R1	R2	R3	R4	P1	P2	P3	Q10	PILS_raw	PILS_pct	IAI_raw	IAI_pct	IRS_raw	IRS_pct	IPI_raw	IPI_pct	Diagnostic_Gap
P001	1	0	1	0	1	0	0	0	0	0	0	1	4	2	3	5	3	5	5	5	3	5	0	0	0	0	0	0	0	0	2	22.22222222222222	40	75.0	0	0.0	0	0.0	75.0
P002	0	0	2	1	1	0	1	1	0	0	1	0	4	3	5	2	4	4	1	3	5	3	0	0	0	0	0	0	0	1	5	55.55555555555556	34	60.0	0	0.0	0	0.0	60.0
P003	0	2	0	1	1	0	0	1	1	0	0	1	4	4	5	4	4	4	5	5	5	4	0	0	0	0	0	0	0	0	5	55.55555555555556	44	85.0	0	0.0	0	0.0	85.0
P004	1	0	1	1	0	1	1	0	0	0	1	0	5	1	5	3	1	5	5	4	5	4	0	0	0	0	0	0	1	0	4	44.44444444444444	38	70.0	0	0.0	1	33.33333333333333	36.66666666666667
P005	1	0	0	0	0	0	0	0	1	0	0	1	4	2	5	4	2	4	5	5	4	5	1	0	0	0	0	0	0	1	2	22.22222222222222	40	75.0	1	25.0	0	0.0	75.0
P006	1	0	0	0	1	1	0	1	0	1	0	0	2	2	5	5	1	3	5	4	3	5	1	1	0	0	0	0	0	1	4	44.44444444444444	35	62.5	2	50.0	0	0.0	62.5
P007	0	2	2	0	0	0	0	1	1	0	0	0	5	3	5	4	1	5	2	5	5	5	0	0	0	0	0	0	0	0	2	22.22222222222222	40	75.0	0	0.0	0	0.0	75.0
P008	1	0	0	1	0	0	0	0	0	0	1	0	5	5	5	4	3	5	3	3	4	4	1	0	0	0	0	0	0	1	2	22.22222222222222	41	77.5	1	25.0	0	0.0	77.5
P009	0	0	1	1	0	1	1	1	0	0	0	0	5	1	5	5	3	4	5	3	4	2	0	0	0	0	0	0	0	1	4	44.44444444444444	37	67.5	0	0.0	0	0.0	67.5
P010	1	1	3	1	0	1	1	0	0	1	0	1	5	3	5	3	2	2	4	5	5	4	0	0	1	0	0	0	0	1	5	55.55555555555556	38	70.0	1	25.0	0	0.0	70.0
P011	1	0	0	0	1	0	0	0	0	1	0	0	4	2	3	4	2	4	4	5	2	4	0	1	1	0	0	0	0	1	2	22.22222222222222	34	60.0	2	50.0	0	0.0	60.0
P012	1	0	3	1	1	0	1	1	0	0	0	1	5	5	4	4	1	4	5	5	4	4	0	0	0	0	0	0	0	1	5	55.55555555555556	41	77.5	0	0.0	0	0.0	77.5
P013	0	0	3	1	1	1	0	0	0	1	0	1	3	1	5	5	4	3	5	5	4	5	1	0	0	0	0	0	0	1	5	55.55555555555556	40	75.0	1	25.0	0	0.0	75.0
P014	1	0	1	0	0	1	1	1	1	0	1	1	4	3	4	5	5	5	5	5	3	5	0	0	0	0	1	0	0	0	6	66.66666666666666	44	85.0	0	0.0	1	33.33333333333333	51.66666666666667
P015	1	0	0	0	0	0	1	0	0	0	1	0	4	4	3	5	1	5	5	2	5	5	0	0	0	0	0	0	0	1	2	22.22222222222222	39	72.5	0	0.0	0	0.0	72.5
P016	1	0	1	0	0	0	0	0	0	1	0	1	3	4	4	4	2	4	5	4	3	4	0	0	1	0	0	0	0	1	2	22.22222222222222	37	67.5	1	25.0	0	0.0	67.5
P017	1	0	1	0	0	0	0	1	0	1	1	0	3	3	4	5	4	4	4	4	3	5	0	0	1	1	0	1	0	0	3	33.33333333333333	39	72.5	2	50.0	1	33.33333333333333	39.16666666666667
P018	1	0	1	0	0	0	0	0	1	0	0	0	5	2	3	3	5	4	5	5	3	4	0	0	0	0	0	0	0	0	1	11.11111111111111	39	72.5	0	0.0	0	0.0	72.5
P019	1	0	1	0	1	0	0	1	0	0	1	0	5	2	4	2	3	3	2	4	5	2	0	0	0	0	0	0	1	0	3	33.33333333333333	32	55.00000000000001	0	0.0	1	33.33333333333333	21.66666666666668
P020	1	0	3	0	1	0	1	0	0	0	1	0	5	2	5	3	1	5	4	3	4	5	0	0	0	0	0	0	0	1	3	33.33333333333333	37	67.5	0	0.0	0	0.0	67.5
P021	0	0	0	1	0	0	0	0	0	1	0	1	3	2	4	4	1	4	5	5	4	1	0	0	0	0	0	0	1	0	3	33.33333333333333	33	57.49999999999999	0	0.0	1	33.33333333333333	24.166666666666664
P022	1	2	2	0	1	1	0	0	0	0	1	1	5	3	3	4	3	4	4	5	2	4	1	1	0	0	1	0	0	1	4	44.44444444444444	37	67.5	2	50.0	1	33.33333333333333	34.16666666666667
P023	1	0	0	0	1	0	1	1	0	0	0	1	5	2	3	5	2	5	4	4	2	4	0	0	0	0	0	0	0	1	4	44.44444444444444	36	65.0	0	0.0	0	0.0	65.0
P024	0	0	1	0	0	0	1	0	0	0	0	1	4	2	5	5	1	4	3	3	4	5	0	0	0	0	0	1	1	1	2	22.22222222222222	36	65.0	0	0.0	2	66.66666666666666	-1.6666666666666572
P025	0	0	3	0	0	1	0	1	0	0	1	1	5	3	4	4	3	5	5	3	5	5	0	0	0	0	0	0	0	1	4	44.44444444444444	42	80.0	0	0.0	0	0.0	80.0
P026	1	0	1	1	0	1	0	0	1	0	0	1	4	5	5	4	1	2	4	4	5	4	0	0	0	0	1	0	0	0	4	44.44444444444444	38	70.0	0	0.0	1	33.33333333333333	36.66666666666667
P027	0	0	0	0	0	0	0	1	0	1	0	1	4	3	5	2	4	5	5	4	3	5	0	0	0	0	0	0	0	1	3	33.33333333333333	40	75.0	0	0.0	0	0.0	75.0
P028	1	0	1	0	0	0	0	0	0	0	0	0	5	1	5	2	2	5	4	5	4	4	0	0	0	0	0	0	0	0	0	0.0	37	67.5	0	0.0	0	0.0	67.5
P029	0	0	1	1	1	0	1	1	0	0	1	0	4	1	4	4	1	5	5	5	5	4	1	0	0	0	0	0	1	0	5	55.55555555555556	38	70.0	1	25.0	1	33.33333333333333	36.66666666666667
P030	1	0	1	0	0	0	0	1	1	0	0	1	4	5	5	4	3	5	5	5	4	5	0	0	0	0	0	0	0	0	3	33.33333333333333	45	87.5	0	0.0	0	0.0	87.5
P031	1	1	1	1	0	0	0	1	0	1	0	0	5	2	4	5	2	3	4	4	5	5	0	0	0	0	0	0	0	1	3	33.33333333333333	39	72.5	0	0.0	0	0.0	72.5
P032	1	0	0	0	0	0	0	1	1	0	1	1	5	1	5	3	5	4	4	5	3	5	1	0	1	0	0	1	0	0	4	44.44444444444444	40	75.0	2	50.0	1	33.33333333333333	41.66666666666667
P033	1	0	3	0	0	0	0	1	0	0	1	1	2	3	5	2	3	5	3	3	5	4	0	0	0	0	0	0	0	1	3	33.33333333333333	35	62.5	0	0.0	0	0.0	62.5
P034	1	0	3	1	1	0	1	1	0	1	0	0	3	3	4	4	2	5	5	4	5	5	0	0	0	0	0	1	0	1	5	55.55555555555556	40	75.0	0	0.0	1	33.33333333333333	41.66666666666667
P035	1	0	1	1	1	0	1	0	0	1	0	1	1	3	4	4	4	4	5	5	5	5	0	0	0	0	0	0	0	0	5	55.55555555555556	40	75.0	0	0.0	0	0.0	75.0
P036	0	0	2	1	0	0	0	0	1	1	0	1	5	2	3	2	2	4	5	3	5	5	1	0	0	0	0	0	0	1	4	44.44444444444444	36	65.0	1	25.0	0	0.0	65.0
P037	0	0	1	0	0	0	0	1	0	1	0	0	4	1	5	5	5	3	4	3	4	3	1	0	1	0	0	0	0	1	2	22.22222222222222	37	67.5	2	50.0	0	0.0	67.5
P038	0	0	1	0	0	0	0	1	1	0	0	0	3	5	3	3	2	4	5	5	5	5	0	1	0	0	0	0	1	0	2	22.22222222222222	40	75.0	1	25.0	1	33.33333333333333	41.66666666666667
P039	1	1	0	1	0	0	1	1	1	1	1	0	5	2	5	5	3	3	5	4	4	4	0	0	1	0	0	1	0	1	6	66.66666666666666	40	75.0	1	25.0	1	33.33333333333333	41.66666666666667
P040	0	1	1	0	0	1	1	0	0	0	0	0	4	3	4	4	1	5	5	5	4	4	0	1	0	0	0	0	0	0	2	22.22222222222222	39	72.5	1	25.0	0	0.0	72.5
P041	0	0	1	0	0	0	1	0	0	1	0	0	4	4	5	3	3	3	5	2	5	4	1	0	1	1	0	0	0	1	2	22.22222222222222	38	70.0	3	75.0	0	0.0	70.0
P042	1	0	0	0	0	1	1	0	0	1	0	1	4	3	5	4	4	2	4	5	5	4	1	0	0	0	0	0	0	1	4	44.44444444444444	40	75.0	1	25.0	0	0.0	75.0
P043	1	1	1	0	0	1	1	1	0	1	1	1	5	2	5	5	4	4	3	4	5	5	0	0	1	0	0	0	0	1	6	66.66666666666666	42	80.0	1	25.0	0	0.0	80.0
P044	1	0	2	1	1	0	0	0	1	0	0	1	3	2	5	4	2	5	5	2	3	5	0	1	0	1	0	1	1	1	4	44.44444444444444	36	65.0	2	50.0	2	66.66666666666666	-1.6666666666666572
P045	0	0	1	0	0	0	1	0	1	0	1	1	4	3	3	5	2	5	5	5	5	4	0	0	0	0	0	0	0	1	4	44.44444444444444	41	77.5	0	0.0	0	0.0	77.5
P046	0	0	1	1	0	0	0	0	0	0	0	0	5	4	3	3	4	5	5	4	5	5	0	0	0	0	0	0	1	0	1	11.11111111111111	43	82.5	0	0.0	1	33.33333333333333	49.16666666666667
P047	1	0	3	0	1	0	0	0	0	1	0	1	4	5	5	5	5	4	3	4	2	4	0	0	1	0	0	0	0	1	3	33.33333333333333	41	77.5	1	25.0	0	0.0	77.5
P048	0	0	0	0	0	1	0	1	1	1	1	0	4	1	4	4	1	5	4	3	4	2	0	0	0	0	0	1	0	0	5	55.55555555555556	32	55.00000000000001	0	0.0	1	33.33333333333333	21.66666666666668
P049	1	0	1	0	1	0	0	0	0	0	0	0	4	2	4	5	3	4	4	3	4	4	0	0	0	0	0	0	0	1	1	11.11111111111111	37	67.5	0	0.0	0	0.0	67.5
P050	1	0	2	0	1	0	0	1	1	0	1	0	2	5	2	4	2	3	4	4	4	4	0	1	1	0	0	0	0	1	4	44.44444444444444	34	60.0	2	50.0	0	0.0	60.0
P051	1	0	1	1	0	0	1	0	0	0	0	0	3	4	4	5	4	4	5	3	5	4	1	1	0	0	0	0	0	0	2	22.22222222222222	41	77.5	2	50.0	0	0.0	77.5
P052	0	1	1	1	0	0	0	0	0	1	0	0	4	4	2	4	1	5	5	5	5	3	0	0	0	0	0	0	1	0	2	22.22222222222222	38	70.0	0	0.0	1	33.33333333333333	36.66666666666667
P053	1	0	0	1	1	0	1	0	0	1	1	1	3	2	5	2	2	4	4	1	5	4	0	1	0	0	0	0	0	1	6	66.66666666666666	32	55.00000000000001	1	25.0	0	0.0	55.00000000000001
P054	1	0	2	1	0	0	0	0	0	0	0	0	2	3	4	1	4	4	4	4	5	4	0	0	0	0	1	0	1	0	1	11.11111111111111	35	62.5	0	0.0	2	66.66666666666666	-4.166666666666657
P055	1	0	1	1	0	0	0	0	0	0	1	1	5	4	4	5	1	3	4	3	4	4	1	0	1	0	0	0	0	0	3	33.33333333333333	37	67.5	2	50.0	0	0.0	67.5
P056	1	0	2	1	1	1	0	0	0	1	0	0	5	3	2	4	3	3	3	4	5	4	1	0	0	0	0	0	0	1	4	44.44444444444444	36	65.0	1	25.0	0	0.0	65.0
P057	0	1	1	0	0	0	0	1	0	1	0	1	5	3	5	5	3	4	5	5	4	3	0	0	0	0	0	0	0	0	3	33.33333333333333	42	80.0	0	0.0	0	0.0	80.0
P058	0	0	1	0	0	0	1	0	1	0	1	0	5	1	4	4	2	5	5	3	5	5	0	1	1	0	0	0	0	1	3	33.33333333333333	39	72.5	2	50.0	0	0.0	72.5
P059	1	0	2	0	1	0	0	1	1	0	0	0	4	3	5	4	2	3	4	5	3	5	0	0	0	0	1	0	1	0	3	33.33333333333333	38	70.0	0	0.0	2	66.66666666666666	3.333333333333343
P060	1	1	1	0	0	0	0	1	0	0	0	1	5	2	5	2	3	5	5	3	5	5	0	0	0	0	0	0	0	0	2	22.22222222222222	40	75.0	0	0.0	0	0.0	75.0
P061	1	0	1	0	0	0	0	1	0	0	0	1	3	3	4	5	2	5	5	5	3	3	0	0	0	0	0	1	0	0	2	22.22222222222222	38	70.0	0	0.0	1	33.33333333333333	36.66666666666667
P062	1	0	1	0	1	0	1	0	0	0	0	0	5	5	5	5	3	5	5	4	4	5	1	0	0	0	0	0	0	1	2	22.22222222222222	46	90.0	1	25.0	0	0.0	90.0
P063	1	0	2	1	0	0	1	0	0	0	0	1	5	2	5	5	4	5	3	5	5	5	0	0	0	1	0	0	0	1	3	33.33333333333333	44	85.0	1	25.0	0	0.0	85.0
P064	1	0	1	0	1	0	1	0	0	1	0	0	5	4	5	4	4	3	5	4	4	5	1	1	1	0	0	0	0	0	3	33.33333333333333	43	82.5	3	75.0	0	0.0	82.5
P065	1	0	1	0	1	0	0	0	0	0	1	0	5	2	5	5	2	4	4	4	5	3	0	1	0	0	0	0	0	1	2	22.22222222222222	39	72.5	1	25.0	0	0.0	72.5
P066	0	0	0	0	0	1	0	1	0	1	1	1	4	3	4	5	1	5	4	3	4	5	0	1	0	0	0	0	0	1	5	55.55555555555556	38	70.0	1	25.0	0	0.0	70.0
P067	1	0	3	0	0	0	0	0	0	0	1	1	4	5	5	4	2	5	2	3	5	5	0	0	0	1	0	0	0	0	2	22.22222222222222	40	75.0	1	25.0	0	0.0	75.0
P068	0	2	0	1	0	0	1	0	0	0	1	1	4	1	2	5	2	5	4	5	4	5	0	0	0	0	0	0	0	1	4	44.44444444444444	37	67.5	0	0.0	0	0.0	67.5
P069	1	1	1	0	0	0	0	1	0	0	0	0	5	1	3	5	3	4	3	4	2	5	0	0	1	0	0	1	0	1	1	11.11111111111111	35	62.5	1	25.0	1	33.33333333333333	29.16666666666667
P070	1	2	1	1	0	1	0	1	1	0	0	1	3	3	5	5	3	5	4	4	4	4	0	0	1	0	0	0	0	1	5	55.55555555555556	40	75.0	1	25.0	0	0.0	75.0
P071	1	2	1	1	1	0	1	0	0	1	1	1	5	1	4	5	1	3	4	5	4	4	0	0	0	1	0	0	0	1	6	66.66666666666666	36	65.0	1	25.0	0	0.0	65.0
P072	1	0	1	0	0	0	0	0	1	1	1	1	5	4	5	4	1	5	5	4	3	2	0	0	0	0	0	0	0	0	4	44.44444444444444	38	70.0	0	0.0	0	0.0	70.0
P073	1	0	0	0	0	1	1	0	0	0	0	0	3	5	5	4	2	5	5	5	4	5	0	0	0	0	0	0	0	0	2	22.22222222222222	43	82.5	0	0.0	0	0.0	82.5
P074	0	0	1	1	1	1	0	0	0	0	0	0	5	3	5	5	3	3	4	5	4	3	1	0	0	1	0	0	0	1	3	33.33333333333333	40	75.0	2	50.0	0	0.0	75.0
P075	1	1	2	1	0	1	0	0	1	1	0	0	5	2	5	1	2	5	5	5	2	4	0	0	0	0	0	0	0	0	4	44.44444444444444	36	65.0	0	0.0	0	0.0	65.0
P076	0	0	2	1	1	0	1	0	1	0	0	1	5	3	4	5	3	2	5	5	5	4	0	0	0	0	1	0	0	0	5	55.55555555555556	41	77.5	0	0.0	1	33.33333333333333	44.16666666666667
P077	1	2	0	1	0	0	0	0	1	0	1	0	5	4	2	5	2	4	5	2	5	4	0	0	0	0	0	0	0	0	3	33.33333333333333	38	70.0	0	0.0	0	0.0	70.0
P078	1	0	2	0	0	1	1	0	0	1	0	0	4	1	4	5	4	4	3	4	3	3	0	1	0	1	0	1	0	1	3	33.33333333333333	35	62.5	2	50.0	1	33.33333333333333	29.16666666666667
P079	1	1	1	0	1	1	0	0	0	0	0	0	5	3	3	5	4	5	5	4	5	5	0	0	0	0	0	0	0	0	2	22.22222222222222	44	85.0	0	0.0	0	0.0	85.0
P080	1	0	2	0	1	0	0	0	1	0	1	0	5	3	2	4	2	5	5	4	5	5	1	1	0	1	0	0	0	1	3	33.33333333333333	40	75.0	3	75.0	0	0.0	75.0
P081	0	0	1	1	1	0	1	1	0	0	0	1	3	3	4	4	2	5	5	5	4	3	0	0	0	0	0	0	0	0	5	55.55555555555556	38	70.0	0	0.0	0	0.0	70.0
P082	0	1	1	1	1	0	1	1	0	1	0	1	4	2	5	3	3	4	4	5	5	3	0	0	0	0	0	0	0	0	6	66.66666666666666	38	70.0	0	0.0	0	0.0	70.0
P083	1	0	3	0	1	1	1	1	0	0	0	0	5	4	4	4	2	5	4	4	4	3	0	0	0	1	0	0	0	1	4	44.44444444444444	39	72.5	1	25.0	0	0.0	72.5
P084	1	1	3	0	0	0	0	0	0	0	1	1	4	1	4	4	3	5	5	4	4	5	0	1	1	0	1	0	0	0	2	22.22222222222222	39	72.5	2	50.0	1	33.33333333333333	39.16666666666667
P085	0	0	1	0	0	0	1	0	1	1	1	0	5	2	5	4	4	2	4	5	1	4	0	1	0	0	0	1	0	1	4	44.44444444444444	36	65.0	1	25.0	1	33.33333333333333	31.66666666666667
P086	1	0	1	0	1	0	0	0	0	0	0	0	5	4	4	5	3	5	3	4	5	4	0	0	0	0	0	1	0	0	1	11.11111111111111	42	80.0	0	0.0	1	33.33333333333333	46.66666666666667
P087	1	0	1	1	1	0	0	1	0	1	1	1	3	4	1	5	4	3	4	4	5	3	0	0	0	0	0	0	0	1	6	66.66666666666666	36	65.0	0	0.0	0	0.0	65.0
P088	0	0	1	1	1	0	1	1	0	0	0	0	4	1	5	3	2	5	5	4	2	5	1	0	0	0	0	0	0	0	4	44.44444444444444	36	65.0	1	25.0	0	0.0	65.0
P089	1	0	1	1	0	0	0	0	0	1	1	1	5	2	5	4	2	4	5	5	4	5	0	0	1	0	0	0	0	1	4	44.44444444444444	41	77.5	1	25.0	0	0.0	77.5
P090	0	0	1	0	0	0	1	1	0	0	1	1	4	2	5	5	4	3	3	4	5	5	0	1	0	0	0	0	0	1	4	44.44444444444444	40	75.0	1	25.0	0	0.0	75.0
P091	1	0	2	0	1	0	0	0	0	0	1	0	1	2	2	2	2	4	5	5	4	5	0	0	0	0	0	0	0	1	2	22.22222222222222	32	55.00000000000001	0	0.0	0	0.0	55.00000000000001
P092	1	0	0	1	0	0	0	0	0	0	0	0	1	2	5	3	3	5	4	5	4	3	0	0	1	0	1	0	0	1	1	11.11111111111111	35	62.5	1	25.0	1	33.33333333333333	29.16666666666667
P093	1	0	1	1	1	0	0	1	1	0	1	1	4	1	5	3	2	4	5	4	5	3	0	0	0	1	0	0	0	1	6	66.66666666666666	36	65.0	1	25.0	0	0.0	65.0
P094	1	0	0	0	1	0	1	1	0	1	1	1	5	3	4	5	1	2	5	4	5	2	0	0	0	0	0	0	1	0	6	66.66666666666666	36	65.0	0	0.0	1	33.33333333333333	31.66666666666667
P095	0	1	1	1	0	0	1	1	0	1	0	0	4	4	5	3	5	5	5	5	5	4	1	0	0	0	0	0	0	1	4	44.44444444444444	45	87.5	1	25.0	0	0.0	87.5
P096	1	0	0	0	1	0	1	1	1	0	1	0	5	3	5	5	2	5	5	4	5	3	1	0	0	0	0	0	0	1	5	55.55555555555556	42	80.0	1	25.0	0	0.0	80.0
P097	1	0	1	0	1	0	1	0	0	0	0	0	4	3	5	4	5	4	4	5	5	4	1	0	0	0	0	0	0	1	2	22.22222222222222	43	82.5	1	25.0	0	0.0	82.5
P098	0	0	2	0	0	0	1	1	0	1	1	1	4	1	5	4	5	3	5	5	4	4	0	0	0	0	0	1	1	0	5	55.55555555555556	40	75.0	0	0.0	2	66.66666666666666	8.333333333333343
P099	1	0	2	0	1	0	1	0	0	1	0	1	5	5	5	4	4	4	3	5	4	5	0	0	0	0	0	0	0	0	4	44.44444444444444	44	85.0	0	0.0	0	0.0	85.0
P100	1	0	0	0	0	1	0	1	0	0	1	1	5	4	5	4	3	2	5	5	4	5	0	1	1	1	0	0	0	0	4	44.44444444444444	42	80.0	3	75.0	0	0.0	80.0
P101	1	2	1	0	1	0	0	0	0	0	0	0	3	4	4	5	3	5	5	5	5	5	0	0	0	1	0	0	0	0	1	11.11111111111111	44	85.0	1	25.0	0	0.0	85.0
P102	1	1	1	1	0	1	0	1	1	0	0	1	4	4	5	5	4	5	5	5	5	5	0	0	0	0	0	0	0	1	5	55.55555555555556	47	92.5	0	0.0	0	0.0	92.5
P103	0	0	2	0	1	0	1	0	0	0	0	1	2	5	4	5	2	5	4	4	3	3	0	0	0	1	0	0	1	1	3	33.33333333333333	37	67.5	1	25.0	1	33.33333333333333	34.16666666666667
P104	0	0	2	0	0	1	1	1	0	0	0	0	4	3	4	5	3	4	5	2	5	5	0	0	0	0	0	0	0	1	3	33.33333333333333	40	75.0	0	0.0	0	0.0	75.0
P105	1	1	1	1	0	1	0	0	1	0	0	1	5	2	5	5	3	5	3	4	4	4	0	0	0	0	0	0	0	0	4	44.44444444444444	40	75.0	0	0.0	0	0.0	75.0
P106	0	0	1	0	1	0	1	1	0	0	0	0	3	3	5	5	3	4	2	5	2	5	0	0	1	1	0	0	1	0	3	33.33333333333333	37	67.5	2	50.0	1	33.33333333333333	34.16666666666667
P107	1	0	2	0	0	0	1	0	0	1	0	0	4	4	5	5	3	5	5	4	4	4	0	0	0	0	0	0	0	1	2	22.22222222222222	43	82.5	0	0.0	0	0.0	82.5
P108	1	0	0	1	0	0	0	0	0	0	0	0	4	4	4	2	2	5	4	5	4	5	0	1	0	0	0	0	0	1	1	11.11111111111111	39	72.5	1	25.0	0	0.0	72.5
P109	1	0	1	0	1	0	0	0	1	0	0	1	5	3	4	1	3	5	5	4	5	4	0	0	0	0	0	0	0	1	3	33.33333333333333	39	72.5	0	0.0	0	0.0	72.5
P110	1	2	3	0	1	1	1	0	0	0	1	1	5	1	3	3	4	5	4	5	3	4	0	0	0	0	0	0	0	1	5	55.55555555555556	37	67.5	0	0.0	0	0.0	67.5
P111	1	0	2	0	0	1	0	1	1	0	0	0	2	2	5	5	2	4	3	3	5	5	0	0	1	0	0	1	0	0	3	33.33333333333333	36	65.0	1	25.0	1	33.33333333333333	31.66666666666667
P112	1	0	1	0	1	1	1	0	0	0	1	0	5	5	5	4	5	5	5	5	4	2	0	0	0	0	0	0	0	1	4	44.44444444444444	45	87.5	0	0.0	0	0.0	87.5
P113	1	0	1	1	0	0	0	1	0	0	1	0	4	3	5	4	3	4	4	4	2	5	0	0	1	1	0	0	0	0	3	33.33333333333333	38	70.0	2	50.0	0	0.0	70.0
P114	0	1	1	1	0	1	1	0	0	0	0	1	4	3	5	5	4	5	3	3	5	5	0	1	0	0	0	0	0	1	4	44.44444444444444	42	80.0	1	25.0	0	0.0	80.0
P115	1	1	1	1	0	1	1	0	0	0	0	0	5	2	5	5	3	4	5	4	4	5	0	0	0	0	0	0	0	0	3	33.33333333333333	42	80.0	0	0.0	0	0.0	80.0
P116	1	0	1	1	1	0	1	1	1	0	1	0	5	2	5	5	4	5	4	5	4	5	0	0	0	0	0	1	0	0	6	66.66666666666666	44	85.0	0	0.0	1	33.33333333333333	51.66666666666667
P117	0	0	1	1	1	0	0	1	0	0	0	0	5	4	2	4	1	5	5	4	4	5	1	0	0	0	0	0	1	0	3	33.33333333333333	39	72.5	1	25.0	1	33.33333333333333	39.16666666666667
P118	1	0	1	0	1	1	1	0	0	1	0	0	5	3	4	5	4	3	4	3	5	2	0	0	0	0	0	0	0	0	4	44.44444444444444	38	70.0	0	0.0	0	0.0	70.0
P119	0	1	2	1	1	0	1	0	1	0	0	0	4	4	5	4	1	2	5	5	4	5	0	0	0	0	0	0	0	0	4	44.44444444444444	39	72.5	0	0.0	0	0.0	72.5
P120	1	1	0	0	0	1	0	1	1	1	1	0	5	3	5	3	4	5	5	5	3	5	1	0	0	1	0	0	1	0	5	55.55555555555556	43	82.5	2	50.0	1	33.33333333333333	49.16666666666667
P121	1	0	1	1	0	0	1	0	0	0	0	1	4	3	4	3	5	5	5	5	3	5	0	0	0	1	0	0	0	0	3	33.33333333333333	42	80.0	1	25.0	0	0.0	80.0
P122	0	1	1	1	0	1	0	1	0	0	0	1	4	2	5	4	2	4	3	4	4	3	0	0	0	0	0	0	0	0	4	44.44444444444444	35	62.5	0	0.0	0	0.0	62.5
P123	1	0	1	0	0	0	1	1	0	0	1	1	4	4	3	4	2	4	5	4	5	5	0	0	0	0	1	0	0	0	4	44.44444444444444	40	75.0	0	0.0	1	33.33333333333333	41.66666666666667
P124	1	0	0	0	0	0	0	1	1	0	1	1	5	3	4	5	4	5	5	5	4	5	0	1	1	0	0	0	0	0	4	44.44444444444444	45	87.5	2	50.0	0	0.0	87.5
P125	0	0	1	0	1	0	0	0	1	1	0	1	4	3	5	3	2	3	5	4	4	5	0	0	0	0	0	0	0	0	4	44.44444444444444	38	70.0	0	0.0	0	0.0	70.0
P126	1	0	2	0	0	1	0	1	0	0	0	1	3	3	5	5	4	4	4	5	3	4	0	1	0	0	0	1	1	0	3	33.33333333333333	40	75.0	1	25.0	2	66.66666666666666	8.333333333333343
P127	1	0	1	1	0	1	1	0	1	1	1	1	5	5	5	4	1	3	5	4	4	2	1	1	0	0	0	0	0	1	7	77.77777777777779	38	70.0	2	50.0	0	0.0	70.0
P128	1	0	3	1	0	0	0	0	0	0	0	1	3	1	4	4	1	3	5	4	5	4	0	0	0	0	0	0	0	1	2	22.22222222222222	34	60.0	0	0.0	0	0.0	60.0
P129	1	0	3	0	1	0	1	0	0	0	0	0	4	4	3	4	5	3	3	3	4	5	0	0	0	0	0	0	0	1	2	22.22222222222222	38	70.0	0	0.0	0	0.0	70.0
P130	0	0	0	0	0	1	0	0	0	0	0	0	4	2	5	4	3	4	4	3	5	5	0	0	0	0	0	0	0	1	1	11.11111111111111	39	72.5	0	0.0	0	0.0	72.5
P131	1	0	0	0	0	0	0	1	1	0	1	1	2	3	5	5	4	2	5	1	4	4	1	0	0	1	0	0	0	0	4	44.44444444444444	35	62.5	2	50.0	0	0.0	62.5
P132	0	0	3	0	0	1	0	1	0	0	0	0	2	1	3	4	2	4	2	2	3	2	0	0	1	0	0	0	0	1	2	22.22222222222222	25	37.5	1	25.0	0	0.0	37.5
P133	1	0	3	0	1	0	1	1	1	0	1	0	3	2	5	3	3	4	5	5	5	4	0	1	0	0	0	0	0	0	5	55.55555555555556	39	72.5	1	25.0	0	0.0	72.5
P134	1	0	0	0	0	0	0	0	1	0	1	1	5	3	4	3	3	4	5	4	4	4	0	1	0	0	1	0	0	0	3	33.33333333333333	39	72.5	1	25.0	1	33.33333333333333	39.16666666666667
P135	1	0	0	1	1	0	1	0	1	0	0	1	4	1	5	4	3	4	5	5	5	5	0	0	0	0	0	0	0	1	5	55.55555555555556	41	77.5	0	0.0	0	0.0	77.5
P136	0	1	0	0	1	0	1	0	0	1	0	1	5	3	5	5	3	5	4	5	5	5	0	0	0	0	0	1	0	0	4	44.44444444444444	45	87.5	0	0.0	1	33.33333333333333	54.16666666666667
P137	1	1	3	0	0	1	1	1	0	1	0	0	5	5	3	4	3	3	4	4	2	4	0	0	0	0	0	0	0	0	4	44.44444444444444	37	67.5	0	0.0	0	0.0	67.5
P138	1	1	0	1	0	0	0	0	0	1	0	0	4	1	1	5	3	4	5	3	3	4	0	1	0	0	0	0	0	1	2	22.22222222222222	33	57.49999999999999	1	25.0	0	0.0	57.49999999999999
P139	1	0	1	0	1	0	0	1	0	0	0	1	5	4	5	5	2	2	4	5	5	2	0	0	0	0	0	0	0	0	3	33.33333333333333	39	72.5	0	0.0	0	0.0	72.5
P140	1	0	2	1	0	1	1	1	0	0	1	1	4	3	5	5	4	3	5	5	4	5	1	0	0	0	0	0	0	0	6	66.66666666666666	43	82.5	1	25.0	0	0.0	82.5
P141	1	0	0	1	0	0	0	0	1	0	0	1	5	3	5	5	2	5	4	5	3	4	0	0	0	0	0	0	1	1	3	33.33333333333333	41	77.5	0	0.0	1	33.33333333333333	44.16666666666667
P142	1	0	1	0	1	0	1	1	0	1	1	1	4	2	5	4	3	4	3	5	2	4	1	0	0	0	0	0	0	1	6	66.66666666666666	36	65.0	1	25.0	0	0.0	65.0
P143	1	0	1	0	1	1	0	0	0	0	0	1	4	2	5	5	2	5	1	5	2	4	0	1	0	0	0	0	1	0	3	33.33333333333333	35	62.5	1	25.0	1	33.33333333333333	29.16666666666667
P144	1	0	2	0	1	0	1	1	0	0	0	1	5	2	5	5	3	4	4	5	5	5	0	0	0	0	0	0	0	1	4	44.44444444444444	43	82.5	0	0.0	0	0.0	82.5
P145	1	1	1	0	1	0	1	1	0	1	0	0	5	1	4	4	4	5	5	4	3	5	0	0	1	0	0	0	1	1	4	44.44444444444444	40	75.0	1	25.0	1	33.33333333333333	41.66666666666667
P146	1	0	1	0	0	1	1	0	0	0	0	0	5	2	4	4	2	2	4	5	4	5	0	1	1	0	0	0	0	1	2	22.22222222222222	37	67.5	2	50.0	0	0.0	67.5
P147	0	1	1	1	0	0	0	0	0	0	1	1	4	3	4	1	1	3	4	2	5	4	0	0	0	0	0	0	1	0	3	33.33333333333333	31	52.5	0	0.0	1	33.33333333333333	19.16666666666667
P148	1	1	0	0	1	0	1	1	1	0	0	0	5	4	3	5	1	2	4	5	4	4	0	0	0	0	0	0	0	0	4	44.44444444444444	37	67.5	0	0.0	0	0.0	67.5
P149	1	0	0	0	0	0	0	1	0	0	0	1	4	4	5	5	3	3	4	3	2	3	0	0	0	0	0	0	0	0	2	22.22222222222222	36	65.0	0	0.0	0	0.0	65.0
P150	0	1	1	0	0	1	0	0	1	0	0	1	4	3	4	3	4	4	4	4	5	5	0	0	0	0	0	0	1	1	3	33.33333333333333	40	75.0	0	0.0	1	33.33333333333333	41.66666666666667
P151	1	0	1	1	1	0	1	1	1	0	0	1	3	1	5	5	1	5	5	5	1	2	0	0	0	0	0	0	0	0	6	66.66666666666666	33	57.49999999999999	0	0.0	0	0.0	57.49999999999999
P152	1	1	2	0	0	0	1	1	0	0	0	0	5	2	5	4	4	2	4	5	5	5	0	0	0	1	0	0	0	1	2	22.22222222222222	41	77.5	1	25.0	0	0.0	77.5
P153	1	0	2	0	0	1	1	1	1	0	0	0	3	2	5	3	2	5	4	4	5	5	0	0	0	0	0	0	0	1	4	44.44444444444444	38	70.0	0	0.0	0	0.0	70.0
P154	1	1	1	0	0	1	1	0	0	1	1	0	4	2	4	5	3	5	3	4	4	5	0	0	0	0	0	0	1	1	4	44.44444444444444	39	72.5	0	0.0	1	33.33333333333333	39.16666666666667
P155	0	0	1	1	0	0	0	1	1	0	0	1	5	3	2	3	5	4	5	5	4	4	1	0	0	0	0	0	0	1	4	44.44444444444444	40	75.0	1	25.0	0	0.0	75.0
P156	0	2	1	0	0	0	0	1	0	0	1	0	3	3	2	2	2	3	4	4	4	4	0	1	1	0	0	0	0	0	2	22.22222222222222	31	52.5	2	50.0	0	0.0	52.5
P157	1	0	2	1	0	0	1	0	1	0	0	1	3	2	4	5	3	3	3	5	4	3	0	0	0	1	0	0	0	0	4	44.44444444444444	35	62.5	1	25.0	0	0.0	62.5
P158	0	0	1	1	0	1	0	0	1	1	0	0	2	2	3	5	1	3	5	3	5	5	0	0	0	1	0	0	0	1	4	44.44444444444444	34	60.0	1	25.0	0	0.0	60.0
P159	0	1	1	0	1	0	0	1	1	0	0	1	5	4	5	2	1	3	5	5	5	5	0	0	0	0	0	0	0	0	4	44.44444444444444	40	75.0	0	0.0	0	0.0	75.0
P160	1	1	1	1	1	0	0	0	1	0	0	1	4	4	5	5	2	4	4	5	4	4	1	0	0	0	0	0	0	0	4	44.44444444444444	41	77.5	1	25.0	0	0.0	77.5
P161	1	0	1	0	0	1	0	1	0	1	0	0	4	2	5	4	1	4	4	3	5	4	0	1	0	0	1	0	0	0	3	33.33333333333333	36	65.0	1	25.0	1	33.33333333333333	31.66666666666667
P162	1	0	1	1	1	1	0	0	0	1	0	0	5	5	5	3	3	4	5	4	5	5	0	0	0	0	0	0	1	1	4	44.44444444444444	44	85.0	0	0.0	1	33.33333333333333	51.66666666666667
P163	1	0	1	1	0	0	0	0	0	0	0	1	5	5	3	3	3	5	3	3	5	5	0	0	1	0	0	0	0	0	2	22.22222222222222	40	75.0	1	25.0	0	0.0	75.0
P164	0	2	0	0	0	1	0	1	0	1	0	0	4	2	5	4	3	5	5	5	4	4	0	0	0	0	0	1	0	1	3	33.33333333333333	41	77.5	0	0.0	1	33.33333333333333	44.16666666666667
P165	0	1	1	0	1	0	0	0	1	0	0	1	5	2	5	4	2	5	5	4	4	4	1	0	0	1	0	0	0	0	3	33.33333333333333	40	75.0	2	50.0	0	0.0	75.0
P166	1	1	0	1	0	1	1	0	0	0	1	0	5	3	3	5	2	3	4	5	4	3	0	0	0	0	0	0	0	1	4	44.44444444444444	37	67.5	0	0.0	0	0.0	67.5
P167	1	0	0	0	1	0	0	0	1	0	0	0	5	5	5	5	3	4	4	3	5	3	0	0	0	0	0	0	0	0	2	22.22222222222222	42	80.0	0	0.0	0	0.0	80.0
P168	0	0	1	0	0	0	0	1	0	0	0	0	3	4	4	5	5	4	4	3	3	5	0	1	0	1	0	0	0	1	1	11.11111111111111	40	75.0	2	50.0	0	0.0	75.0
P169	1	0	0	0	1	1	1	0	1	1	0	0	5	1	5	4	1	3	5	2	5	5	0	1	1	1	0	0	0	1	5	55.55555555555556	36	65.0	3	75.0	0	0.0	65.0
P170	0	1	1	1	0	0	0	0	0	0	0	0	4	2	5	5	4	1	4	4	4	5	0	0	1	0	0	0	0	0	1	11.11111111111111	38	70.0	1	25.0	0	0.0	70.0
P171	1	0	1	1	1	0	1	1	1	0	0	1	4	3	2	4	3	5	4	4	4	2	0	0	0	0	0	0	0	0	6	66.66666666666666	35	62.5	0	0.0	0	0.0	62.5
P172	0	1	1	0	0	1	1	0	1	1	0	0	4	3	5	4	3	5	5	5	4	5	0	1	0	0	1	0	0	0	4	44.44444444444444	43	82.5	1	25.0	1	33.33333333333333	49.16666666666667
P173	0	0	1	0	1	1	0	1	0	1	0	1	2	2	5	2	3	4	5	5	5	4	1	0	0	0	0	0	0	0	5	55.55555555555556	37	67.5	1	25.0	0	0.0	67.5
P174	0	0	0	0	0	0	0	0	0	0	0	1	3	4	5	2	1	4	4	4	2	4	0	0	0	1	0	0	0	1	1	11.11111111111111	33	57.49999999999999	1	25.0	0	0.0	57.49999999999999
P175	1	0	0	1	0	1	1	1	1	0	0	1	5	3	4	5	1	4	5	5	5	4	0	0	1	1	0	0	0	0	6	66.66666666666666	41	77.5	2	50.0	0	0.0	77.5
P176	1	0	2	0	1	0	1	0	0	0	0	1	1	4	5	4	3	2	4	5	3	3	0	1	0	0	1	0	0	1	3	33.33333333333333	34	60.0	1	25.0	1	33.33333333333333	26.66666666666667
P177	1	0	1	1	0	0	0	1	0	1	0	0	4	4	2	4	2	4	2	5	3	5	1	0	0	0	0	0	0	1	3	33.33333333333333	35	62.5	1	25.0	0	0.0	62.5
P178	1	0	1	0	1	0	1	0	0	0	0	1	4	4	4	5	5	3	3	4	4	5	0	0	0	0	0	0	0	0	3	33.33333333333333	41	77.5	0	0.0	0	0.0	77.5
P179	1	0	0	1	1	0	0	0	0	1	0	0	2	3	2	4	3	3	4	4	4	3	0	1	0	1	0	0	0	0	3	33.33333333333333	32	55.00000000000001	2	50.0	0	0.0	55.00000000000001
P180	0	1	1	0	0	1	1	0	0	0	1	1	5	3	5	5	1	5	3	2	4	3	0	1	1	0	0	0	0	0	4	44.44444444444444	36	65.0	2	50.0	0	0.0	65.0
P181	1	0	1	0	1	0	0	0	0	0	0	1	4	2	5	4	4	5	1	5	4	3	0	1	0	0	0	0	0	0	2	22.22222222222222	37	67.5	1	25.0	0	0.0	67.5
P182	1	0	1	0	0	0	1	0	0	0	0	1	4	3	5	5	2	5	5	3	3	2	0	0	0	0	0	0	0	0	2	22.22222222222222	37	67.5	0	0.0	0	0.0	67.5
P183	1	0	1	1	1	0	1	0	0	0	0	1	4	2	5	5	3	4	5	4	4	5	0	0	0	0	0	0	1	1	4	44.44444444444444	41	77.5	0	0.0	1	33.33333333333333	44.16666666666667
P184	0	0	0	1	0	1	1	1	1	0	1	1	4	3	3	4	3	4	5	4	5	5	0	0	0	0	1	1	1	1	7	77.77777777777779	40	75.0	0	0.0	3	100.0	-25.0
P185	1	1	0	0	0	0	0	0	0	1	0	0	1	2	4	4	5	4	3	4	5	1	0	0	0	0	0	0	0	0	1	11.11111111111111	33	57.49999999999999	0	0.0	0	0.0	57.49999999999999
P186	0	0	2	1	1	0	0	0	1	0	0	1	5	1	3	4	4	3	3	5	4	2	0	0	0	1	0	0	0	1	4	44.44444444444444	34	60.0	1	25.0	0	0.0	60.0
P187	1	1	3	1	1	0	0	1	0	0	0	0	5	2	3	5	3	3	2	3	5	5	1	0	0	1	0	0	0	1	3	33.33333333333333	36	65.0	2	50.0	0	0.0	65.0
P188	0	0	0	0	0	0	0	1	0	1	0	1	4	1	4	4	3	5	5	4	5	5	1	1	0	0	0	0	0	1	3	33.33333333333333	40	75.0	2	50.0	0	0.0	75.0
P189	1	0	1	0	1	0	0	0	0	0	0	1	5	4	4	3	5	5	5	5	1	4	0	0	0	0	0	0	0	0	2	22.22222222222222	41	77.5	0	0.0	0	0.0	77.5
P190	1	0	0	0	0	1	1	0	0	1	0	0	5	4	4	3	2	4	4	5	5	4	0	0	0	0	0	0	0	1	3	33.33333333333333	40	75.0	0	0.0	0	0.0	75.0
P191	1	0	0	0	0	1	0	0	0	0	1	1	5	3	3	4	1	4	3	5	5	5	0	0	0	0	0	1	0	0	3	33.33333333333333	38	70.0	0	0.0	1	33.33333333333333	36.66666666666667
P192	1	0	1	1	0	0	0	1	0	0	0	1	4	2	3	4	2	5	4	5	3	4	0	0	0	0	0	0	0	0	3	33.33333333333333	36	65.0	0	0.0	0	0.0	65.0
P193	1	1	0	1	0	1	1	1	0	0	1	1	4	1	3	5	2	3	4	5	3	2	1	0	0	1	0	0	0	1	6	66.66666666666666	32	55.00000000000001	2	50.0	0	0.0	55.00000000000001
P194	1	0	1	1	0	1	1	0	0	0	1	1	4	1	5	4	3	4	4	5	5	5	0	0	0	0	0	0	0	0	5	55.55555555555556	40	75.0	0	0.0	0	0.0	75.0
P195	1	0	1	0	0	1	1	1	0	1	0	0	5	2	5	4	3	4	5	3	4	5	0	0	0	0	0	0	0	0	4	44.44444444444444	40	75.0	0	0.0	0	0.0	75.0
P196	1	0	0	0	1	0	1	1	0	0	0	1	5	4	5	5	3	5	5	5	1	5	0	0	0	1	0	0	0	0	4	44.44444444444444	43	82.5	1	25.0	0	0.0	82.5
P197	1	0	0	1	1	0	0	1	0	0	0	0	3	2	4	5	1	5	3	5	4	5	0	0	1	1	0	0	0	0	3	33.33333333333333	37	67.5	2	50.0	0	0.0	67.5
P198	0	0	2	1	1	0	0	1	1	0	0	0	4	2	4	4	4	4	2	5	4	5	0	0	0	0	0	0	0	1	4	44.44444444444444	38	70.0	0	0.0	0	0.0	70.0
P199	1	0	0	1	0	0	1	0	0	0	0	1	5	1	5	4	2	5	5	4	5	3	0	1	0	0	0	0	0	0	3	33.33333333333333	39	72.5	1	25.0	0	0.0	72.5
P200	1	0	1	1	0	1	1	0	0	1	1	0	5	2	4	4	3	5	4	4	5	4	0	0	0	0	0	0	0	1	5	55.55555555555556	40	75.0	0	0.0	0	0.0	75.0
P201	1	0	1	1	1	1	0	0	1	0	1	1	5	3	4	5	3	4	2	4	5	3	0	0	0	0	0	0	0	0	6	66.66666666666666	38	70.0	0	0.0	0	0.0	70.0
P202	1	0	1	0	1	1	1	0	0	0	0	0	5	3	4	3	2	4	3	4	4	3	0	1	0	0	0	0	0	0	3	33.33333333333333	35	62.5	1	25.0	0	0.0	62.5
P203	1	1	1	0	0	0	0	0	1	1	0	1	4	2	3	5	1	4	2	3	4	5	0	0	0	0	0	0	0	0	3	33.33333333333333	33	57.49999999999999	0	0.0	0	0.0	57.49999999999999
P204	0	0	0	1	1	0	0	1	1	0	1	0	5	1	4	5	1	5	4	5	4	5	0	1	0	1	0	0	1	1	5	55.55555555555556	39	72.5	2	50.0	1	33.33333333333333	39.16666666666667
P205	0	0	0	1	1	1	0	0	0	1	1	1	5	2	4	4	4	3	5	3	4	5	1	1	0	0	0	0	0	1	6	66.66666666666666	39	72.5	2	50.0	0	0.0	72.5
P206	0	2	0	0	1	1	1	0	0	0	1	1	3	2	5	2	5	5	4	3	3	5	0	0	0	0	0	0	0	1	5	55.55555555555556	37	67.5	0	0.0	0	0.0	67.5
P207	1	0	1	0	1	0	0	0	0	0	0	0	4	2	2	4	3	4	4	4	5	3	0	1	0	0	0	0	0	1	1	11.11111111111111	35	62.5	1	25.0	0	0.0	62.5
P208	1	0	1	1	0	1	0	1	0	0	0	0	5	5	3	4	1	5	5	5	5	3	0	0	0	0	1	0	1	1	3	33.33333333333333	41	77.5	0	0.0	2	66.66666666666666	10.833333333333343
P209	1	0	1	0	0	1	1	0	0	1	0	1	3	3	5	3	3	4	4	4	4	5	1	0	0	0	0	0	0	1	4	44.44444444444444	38	70.0	1	25.0	0	0.0	70.0
P210	1	0	0	0	1	0	0	0	1	1	0	1	5	3	3	5	4	5	5	4	5	5	1	0	0	0	0	0	1	1	4	44.44444444444444	44	85.0	1	25.0	1	33.33333333333333	51.66666666666667
P211	0	0	1	0	1	0	0	0	0	0	0	0	5	3	4	5	4	5	5	4	4	5	0	0	1	0	0	0	0	0	1	11.11111111111111	44	85.0	1	25.0	0	0.0	85.0
P212	1	2	1	1	0	0	1	0	0	0	0	0	5	3	5	4	1	5	1	4	4	5	1	1	0	0	0	0	0	1	2	22.22222222222222	37	67.5	2	50.0	0	0.0	67.5
P213	1	1	3	1	0	0	1	1	1	0	1	0	2	3	3	5	1	5	5	5	5	5	1	0	0	0	0	0	1	0	5	55.55555555555556	39	72.5	1	25.0	1	33.33333333333333	39.16666666666667
P214	1	1	1	0	0	0	1	1	1	0	0	0	4	3	3	2	4	2	4	5	4	5	0	0	1	0	0	0	0	0	3	33.33333333333333	36	65.0	1	25.0	0	0.0	65.0
P215	1	1	1	1	1	1	1	0	0	0	0	0	5	4	4	4	2	5	5	4	5	2	0	0	0	0	0	0	0	0	4	44.44444444444444	40	75.0	0	0.0	0	0.0	75.0
P216	1	0	1	0	1	0	1	1	0	1	0	0	4	2	4	3	2	3	4	4	5	5	0	0	0	0	0	1	0	0	4	44.44444444444444	36	65.0	0	0.0	1	33.33333333333333	31.66666666666667
P217	1	0	3	0	0	0	0	1	0	0	0	1	5	3	4	5	1	4	5	5	4	5	1	0	0	0	1	0	0	1	2	22.22222222222222	41	77.5	1	25.0	1	33.33333333333333	44.16666666666667
P218	1	1	2	1	0	0	0	1	0	0	0	1	5	3	5	5	3	4	5	2	5	4	0	0	1	0	0	0	0	0	3	33.33333333333333	41	77.5	1	25.0	0	0.0	77.5
P219	0	2	1	1	0	0	0	0	0	0	0	0	3	4	3	5	4	4	4	4	3	5	1	1	1	1	0	0	0	1	1	11.11111111111111	39	72.5	4	100.0	0	0.0	72.5
P220	0	0	0	1	1	1	0	0	0	0	1	0	4	3	5	3	5	4	4	4	4	4	0	0	0	1	0	0	0	1	4	44.44444444444444	40	75.0	1	25.0	0	0.0	75.0
P221	1	2	1	1	1	0	0	0	1	0	0	1	4	3	4	4	3	5	5	5	4	5	0	1	0	0	0	0	0	0	4	44.44444444444444	42	80.0	1	25.0	0	0.0	80.0
P222	1	0	1	0	1	0	1	1	0	0	0	1	4	1	3	4	3	3	5	1	4	2	0	0	0	0	0	0	1	1	4	44.44444444444444	30	50.0	0	0.0	1	33.33333333333333	16.66666666666667
P223	1	0	2	0	0	1	0	0	0	1	0	0	5	3	5	4	1	5	3	4	5	5	0	0	0	0	0	0	0	0	2	22.22222222222222	40	75.0	0	0.0	0	0.0	75.0
P224	1	0	1	0	0	0	0	0	0	0	1	1	5	1	4	5	3	4	5	5	4	3	0	0	0	0	0	0	0	1	2	22.22222222222222	39	72.5	0	0.0	0	0.0	72.5
P225	1	0	0	0	0	0	0	0	0	0	0	1	5	2	4	5	2	3	4	4	5	5	0	0	0	0	0	0	0	1	1	11.11111111111111	39	72.5	0	0.0	0	0.0	72.5
P226	0	0	1	0	0	0	1	1	1	0	1	1	5	1	3	5	3	3	1	3	5	3	1	0	0	1	0	0	0	1	5	55.55555555555556	32	55.00000000000001	2	50.0	0	0.0	55.00000000000001
P227	1	0	2	1	1	0	0	0	1	1	0	1	4	3	4	4	2	5	4	5	4	4	0	1	0	1	0	0	0	1	5	55.55555555555556	39	72.5	2	50.0	0	0.0	72.5
P228	1	0	1	0	1	0	1	1	1	1	0	1	5	2	4	4	2	5	4	4	5	4	0	0	0	0	0	0	1	1	6	66.66666666666666	39	72.5	0	0.0	1	33.33333333333333	39.16666666666667
P229	0	0	1	1	1	0	0	1	0	0	0	1	5	2	5	3	1	5	5	5	4	5	0	1	0	0	0	0	0	1	4	44.44444444444444	40	75.0	1	25.0	0	0.0	75.0
P230	1	0	1	1	1	0	0	0	0	0	0	1	5	4	2	4	2	5	4	4	4	3	0	0	0	1	1	0	0	1	3	33.33333333333333	37	67.5	1	25.0	1	33.33333333333333	34.16666666666667
P231	1	2	2	1	0	1	1	1	0	0	1	0	5	2	4	4	1	3	5	4	4	3	1	0	1	0	1	0	0	0	5	55.55555555555556	35	62.5	2	50.0	1	33.33333333333333	29.16666666666667
P232	1	0	2	0	1	0	1	0	0	0	0	1	4	3	4	5	2	4	1	4	4	5	0	0	0	0	0	0	0	1	3	33.33333333333333	36	65.0	0	0.0	0	0.0	65.0
P233	1	0	1	0	1	0	0	1	0	0	1	0	5	3	5	5	5	5	4	3	1	4	1	1	0	0	0	0	1	0	3	33.33333333333333	40	75.0	2	50.0	1	33.33333333333333	41.66666666666667
P234	1	0	1	0	1	0	1	0	1	0	1	0	3	1	5	3	3	4	4	3	5	5	0	0	0	0	0	1	0	1	4	44.44444444444444	36	65.0	0	0.0	1	33.33333333333333	31.66666666666667
P235	1	0	2	0	0	0	0	1	0	0	0	1	4	4	5	4	3	4	4	5	4	3	0	1	0	0	0	0	0	0	2	22.22222222222222	40	75.0	1	25.0	0	0.0	75.0
P236	1	1	1	1	0	1	0	1	0	1	1	0	4	1	5	3	4	4	2	4	4	5	0	1	1	0	1	0	0	1	5	55.55555555555556	36	65.0	2	50.0	1	33.33333333333333	31.66666666666667
P237	1	0	1	0	0	0	1	1	0	1	0	1	5	3	5	3	5	5	3	3	5	4	0	0	0	0	0	0	0	1	4	44.44444444444444	41	77.5	0	0.0	0	0.0	77.5
P238	1	1	2	0	1	1	1	1	0	0	0	0	5	3	4	5	3	5	4	4	5	3	0	0	0	0	0	1	0	0	4	44.44444444444444	41	77.5	0	0.0	1	33.33333333333333	44.16666666666667
P239	1	0	0	1	0	0	1	0	0	0	0	1	5	3	4	2	4	3	4	5	5	5	0	0	0	0	0	0	0	1	3	33.33333333333333	40	75.0	0	0.0	0	0.0	75.0
P240	0	0	1	0	0	0	1	1	1	0	0	0	5	3	5	4	2	4	4	2	3	5	0	0	0	0	0	1	0	0	3	33.33333333333333	37	67.5	0	0.0	1	33.33333333333333	34.16666666666667
P241	0	0	2	1	1	0	1	1	1	0	0	0	4	2	5	3	2	4	4	5	4	5	0	1	0	0	0	0	0	1	5	55.55555555555556	38	70.0	1	25.0	0	0.0	70.0
P242	1	0	1	1	0	1	1	1	1	0	0	1	5	1	5	5	3	5	5	3	5	4	0	0	0	0	0	0	0	0	6	66.66666666666666	41	77.5	0	0.0	0	0.0	77.5
P243	1	0	1	1	0	0	1	0	0	0	0	1	4	4	4	4	3	3	5	2	5	4	0	0	0	0	0	0	1	1	3	33.33333333333333	38	70.0	0	0.0	1	33.33333333333333	36.66666666666667
P244	1	0	0	0	0	0	1	1	0	0	0	0	4	3	3	4	3	5	4	2	5	4	0	0	0	0	0	0	1	1	2	22.22222222222222	37	67.5	0	0.0	1	33.33333333333333	34.16666666666667
P245	0	0	1	0	1	0	1	1	0	1	0	0	3	4	4	4	2	2	4	5	4	5	0	0	0	0	0	0	0	0	4	44.44444444444444	37	67.5	0	0.0	0	0.0	67.5
P246	1	0	1	1	0	1	1	1	0	0	0	1	5	4	5	5	1	4	3	3	3	4	1	0	1	1	0	0	0	1	5	55.55555555555556	37	67.5	3	75.0	0	0.0	67.5
P247	1	2	0	0	1	0	1	0	1	0	0	0	5	4	4	5	3	5	5	2	4	4	0	0	0	0	0	0	0	0	3	33.33333333333333	41	77.5	0	0.0	0	0.0	77.5
P248	0	0	2	1	0	1	0	1	0	1	0	1	4	3	4	4	1	4	2	4	4	4	0	0	1	0	0	0	0	1	5	55.55555555555556	34	60.0	1	25.0	0	0.0	60.0
P249	0	0	0	1	1	0	1	0	0	0	1	0	2	2	5	5	3	4	4	5	5	4	1	0	0	0	0	0	0	0	4	44.44444444444444	39	72.5	1	25.0	0	0.0	72.5
P250	1	0	1	1	0	0	1	1	0	0	0	1	5	4	4	5	3	5	4	4	4	4	0	1	0	0	1	0	0	1	4	44.44444444444444	42	80.0	1	25.0	1	33.33333333333333	46.66666666666667
P251	1	0	1	0	0	0	0	0	0	0	1	0	1	3	5	5	4	4	4	4	5	5	0	0	0	0	0	0	1	0	1	11.11111111111111	40	75.0	0	0.0	1	33.33333333333333	41.66666666666667
P252	0	0	3	0	1	0	1	1	1	0	1	1	5	2	4	5	4	5	3	2	5	4	0	0	0	1	1	0	1	0	6	66.66666666666666	39	72.5	1	25.0	2	66.66666666666666	5.833333333333343
P253	1	1	1	1	0	0	0	1	0	1	0	1	5	4	4	5	4	5	5	4	4	5	0	0	0	0	0	0	0	1	4	44.44444444444444	45	87.5	0	0.0	0	0.0	87.5
P254	1	2	0	0	0	0	0	0	0	0	1	1	4	4	4	4	3	5	3	5	4	3	0	0	0	0	0	0	0	1	2	22.22222222222222	39	72.5	0	0.0	0	0.0	72.5
P255	1	0	0	0	0	1	1	1	0	0	0	1	4	3	5	5	4	4	5	5	5	5	0	0	0	1	0	0	0	1	4	44.44444444444444	45	87.5	1	25.0	0	0.0	87.5
P256	1	0	1	0	1	0	0	0	0	1	0	1	5	1	3	4	3	3	3	4	5	5	1	1	0	0	0	0	0	0	3	33.33333333333333	36	65.0	2	50.0	0	0.0	65.0
P257	1	0	1	1	1	0	1	1	1	1	1	1	5	2	3	5	2	4	3	4	4	3	0	0	0	0	1	0	0	1	8	88.88888888888889	35	62.5	0	0.0	1	33.33333333333333	29.16666666666667
P258	0	0	1	1	1	0	1	1	1	1	0	0	4	4	5	4	1	4	5	3	4	5	0	0	0	0	0	0	0	1	6	66.66666666666666	39	72.5	0	0.0	0	0.0	72.5
P259	1	0	1	0	0	0	0	1	1	0	1	1	5	5	3	5	2	5	3	4	4	4	0	0	0	0	0	0	1	1	4	44.44444444444444	40	75.0	0	0.0	1	33.33333333333333	41.66666666666667
P260	1	0	0	0	0	0	0	1	1	0	1	1	2	2	4	5	3	4	5	3	5	5	0	0	0	0	1	0	0	1	4	44.44444444444444	38	70.0	0	0.0	1	33.33333333333333	36.66666666666667
P261	1	0	1	1	0	0	0	1	0	1	1	1	4	1	5	3	3	4	4	5	4	5	0	0	0	0	0	0	0	0	5	55.55555555555556	38	70.0	0	0.0	0	0.0	70.0
P262	1	0	1	1	0	0	1	0	0	1	1	1	5	4	4	5	4	1	3	5	5	4	0	0	0	0	0	0	0	0	5	55.55555555555556	40	75.0	0	0.0	0	0.0	75.0
P263	0	0	0	0	0	1	1	0	0	0	0	1	5	2	5	4	2	4	5	5	2	3	0	0	0	0	0	0	0	0	3	33.33333333333333	37	67.5	0	0.0	0	0.0	67.5
P264	1	0	0	0	0	1	1	1	0	0	0	1	3	3	4	5	1	4	4	5	2	4	0	0	0	0	0	0	0	0	4	44.44444444444444	35	62.5	0	0.0	0	0.0	62.5
P265	1	0	0	1	0	0	0	1	1	0	0	1	5	5	4	4	5	5	5	5	4	3	1	0	0	0	0	0	1	0	4	44.44444444444444	45	87.5	1	25.0	1	33.33333333333333	54.16666666666667
P266	1	0	0	1	1	0	1	1	0	1	0	1	4	1	4	4	1	2	3	5	4	3	1	0	0	0	0	0	0	1	6	66.66666666666666	31	52.5	1	25.0	0	0.0	52.5
P267	1	1	1	1	0	0	0	1	1	0	0	0	4	3	5	5	3	5	5	4	4	3	0	1	0	0	0	0	0	1	3	33.33333333333333	41	77.5	1	25.0	0	0.0	77.5
P268	0	0	0	1	0	0	1	0	0	0	1	0	3	1	3	4	3	5	1	5	4	4	0	0	0	0	0	0	0	0	3	33.33333333333333	33	57.49999999999999	0	0.0	0	0.0	57.49999999999999
P269	1	1	0	0	1	0	0	1	0	0	1	1	5	2	5	5	3	3	4	4	4	5	0	0	0	1	0	0	0	0	4	44.44444444444444	40	75.0	1	25.0	0	0.0	75.0
P270	1	0	0	0	0	0	1	0	0	0	0	1	3	4	3	4	1	4	5	4	3	3	1	0	0	0	0	0	0	0	2	22.22222222222222	34	60.0	1	25.0	0	0.0	60.0
P271	1	0	3	1	1	1	0	0	1	1	0	0	4	3	4	4	1	3	5	5	4	3	0	0	0	0	0	0	0	1	5	55.55555555555556	36	65.0	0	0.0	0	0.0	65.0
P272	0	0	2	1	1	1	1	0	0	0	0	1	4	5	3	4	1	5	5	4	5	5	0	0	0	0	0	1	0	1	5	55.55555555555556	41	77.5	0	0.0	1	33.33333333333333	44.16666666666667
P273	1	0	0	1	1	0	0	0	0	1	0	0	5	3	3	5	3	4	5	4	4	3	0	0	0	0	0	0	0	1	3	33.33333333333333	39	72.5	0	0.0	0	0.0	72.5
P274	1	2	1	1	0	0	1	0	0	1	1	1	5	2	5	4	3	4	5	5	4	3	0	0	1	0	0	0	0	0	5	55.55555555555556	40	75.0	1	25.0	0	0.0	75.0
P275	0	0	0	0	1	0	1	0	0	0	0	0	5	2	4	2	2	4	3	2	5	3	0	0	0	0	0	0	0	0	2	22.22222222222222	32	55.00000000000001	0	0.0	0	0.0	55.00000000000001
P276	1	0	1	0	0	1	0	1	0	0	0	0	4	2	5	4	3	5	4	4	5	5	0	0	0	1	0	0	0	0	2	22.22222222222222	41	77.5	1	25.0	0	0.0	77.5
P277	1	0	0	1	0	0	1	0	1	0	0	0	5	2	5	1	4	3	4	5	4	5	0	0	0	0	0	0	0	1	3	33.33333333333333	38	70.0	0	0.0	0	0.0	70.0
P278	0	2	1	1	0	0	1	0	0	1	0	0	5	1	5	5	1	2	4	5	5	4	0	0	0	0	0	0	0	1	3	33.33333333333333	37	67.5	0	0.0	0	0.0	67.5
P279	1	0	1	1	1	1	0	0	0	0	0	1	5	2	3	5	3	5	4	4	5	5	0	0	0	0	0	1	0	1	4	44.44444444444444	41	77.5	0	0.0	1	33.33333333333333	44.16666666666667
P280	1	2	3	1	0	0	0	0	0	0	0	1	5	3	4	4	3	5	4	4	5	4	0	0	0	0	0	0	0	1	2	22.22222222222222	41	77.5	0	0.0	0	0.0	77.5
P281	1	1	0	1	0	1	1	0	0	1	0	0	1	4	5	5	2	5	3	4	3	5	1	0	1	0	0	0	0	1	4	44.44444444444444	37	67.5	2	50.0	0	0.0	67.5
P282	1	0	2	0	1	0	0	0	1	0	0	0	5	3	4	4	2	5	5	5	5	5	0	0	0	0	0	0	0	1	2	22.22222222222222	43	82.5	0	0.0	0	0.0	82.5
P283	1	1	2	0	0	0	0	1	0	1	0	1	2	4	3	5	3	5	3	4	2	5	1	0	0	1	0	0	0	1	3	33.33333333333333	36	65.0	2	50.0	0	0.0	65.0
P284	0	2	0	0	0	0	0	1	0	0	1	1	4	1	4	5	4	4	4	4	5	4	0	1	1	0	0	0	0	0	3	33.33333333333333	39	72.5	2	50.0	0	0.0	72.5
P285	1	0	1	0	0	1	1	1	0	0	0	1	4	2	5	5	4	5	4	3	5	2	0	0	1	0	0	0	0	0	4	44.44444444444444	39	72.5	1	25.0	0	0.0	72.5
P286	1	0	0	0	0	1	0	0	1	0	0	1	4	3	5	4	3	5	5	1	3	4	0	0	0	0	0	0	0	1	3	33.33333333333333	37	67.5	0	0.0	0	0.0	67.5
P287	1	0	0	0	0	1	1	0	1	1	0	0	4	3	3	5	4	5	5	5	5	5	0	0	1	0	0	0	0	0	4	44.44444444444444	44	85.0	1	25.0	0	0.0	85.0
P288	1	0	1	0	0	0	1	1	0	0	1	1	5	1	5	4	2	3	5	4	2	4	0	1	0	0	0	0	0	1	4	44.44444444444444	35	62.5	1	25.0	0	0.0	62.5
P289	0	0	1	0	1	1	1	0	0	1	0	1	4	4	4	5	3	4	3	5	5	5	0	0	1	0	0	0	0	0	5	55.55555555555556	42	80.0	1	25.0	0	0.0	80.0
P290	1	0	1	1	0	0	1	0	0	1	1	1	5	4	3	2	3	3	4	3	4	5	0	0	0	0	0	0	0	0	5	55.55555555555556	36	65.0	0	0.0	0	0.0	65.0
P291	1	0	3	0	0	0	0	0	1	0	0	1	4	3	5	5	2	4	3	5	3	3	0	0	0	0	0	0	1	0	2	22.22222222222222	37	67.5	0	0.0	1	33.33333333333333	34.16666666666667
P292	0	0	0	0	1	1	1	0	0	1	0	1	2	1	4	5	4	4	4	5	3	5	0	0	0	0	0	0	0	0	5	55.55555555555556	37	67.5	0	0.0	0	0.0	67.5
P293	1	0	3	1	0	0	0	0	0	0	0	0	5	4	4	5	3	4	4	5	5	5	1	0	0	0	0	0	0	1	1	11.11111111111111	44	85.0	1	25.0	0	0.0	85.0
P294	1	1	0	0	1	0	0	0	0	0	0	0	4	3	1	3	2	5	2	3	3	5	0	0	0	1	0	1	0	1	1	11.11111111111111	31	52.5	1	25.0	1	33.33333333333333	19.16666666666667
P295	1	1	2	0	0	0	0	1	0	0	1	0	4	4	5	5	5	4	4	5	3	5	1	1	0	0	0	1	0	1	2	22.22222222222222	44	85.0	2	50.0	1	33.33333333333333	51.66666666666667
P296	1	0	1	0	0	0	0	0	0	1	0	1	5	4	5	3	1	5	5	5	4	5	0	1	0	0	0	0	0	1	2	22.22222222222222	42	80.0	1	25.0	0	0.0	80.0
P297	1	0	0	1	0	0	1	1	1	0	0	0	4	4	5	5	2	3	5	4	5	4	0	0	0	1	0	0	0	0	4	44.44444444444444	41	77.5	1	25.0	0	0.0	77.5
P298	1	0	2	0	0	0	1	1	0	0	0	0	2	3	5	4	1	3	4	5	4	5	1	0	0	0	0	0	1	1	2	22.22222222222222	36	65.0	1	25.0	1	33.33333333333333	31.66666666666667
P299	0	2	1	1	0	0	0	1	0	0	0	0	4	1	3	4	4	3	2	5	3	3	0	1	0	0	0	0	1	1	2	22.22222222222222	32	55.00000000000001	1	25.0	1	33.33333333333333	21.66666666666668
P300	1	0	1	0	0	1	0	1	0	0	0	1	5	3	4	4	4	4	3	5	4	5	0	0	0	0	0	0	0	1	3	33.33333333333333	41	77.5	0	0.0	0	0.0	77.5
P301	0	0	1	0	0	1	1	1	1	0	0	1	5	3	4	4	2	3	4	5	4	5	0	0	0	0	0	0	0	0	5	55.55555555555556	39	72.5	0	0.0	0	0.0	72.5
P302	0	2	1	0	0	0	0	0	0	1	1	1	5	4	3	3	3	4	5	3	3	4	1	0	1	0	0	0	0	1	3	33.33333333333333	37	67.5	2	50.0	0	0.0	67.5
P303	0	2	1	0	0	0	0	0	1	1	0	1	5	2	4	3	2	4	3	4	4	5	1	0	0	0	1	0	0	0	3	33.33333333333333	36	65.0	1	25.0	1	33.33333333333333	31.66666666666667
